# SARS-CoV-2 variant exposures elicit antibody responses with differential cross-neutralization of established and emerging strains including Delta and Omicron

**DOI:** 10.1101/2021.09.08.21263095

**Authors:** Matthew T Laurie, Jamin Liu, Sara Sunshine, James Peng, Douglas Black, Anthea M Mitchell, Sabrina A Mann, Genay Pilarowski, Kelsey C Zorn, Luis Rubio, Sara Bravo, Carina Marquez, Joseph J Sabatino, Kristen Mittl, Maya Petersen, Diane Havlir, Joseph DeRisi

## Abstract

The wide spectrum of SARS-CoV-2 variants with phenotypes impacting transmission and antibody sensitivity necessitates investigation of the immune response to different spike protein versions. Here, we compare the neutralization of variants of concern, including B.1.617.2 (Delta) and B.1.1.529 (Omicron) in sera from individuals exposed to variant infection, vaccination, or both. We demonstrate that neutralizing antibody responses are strongest against variants sharing certain spike mutations with the immunizing exposure. We also observe that exposure to multiple spike variants increases the breadth of variant cross-neutralization. These findings contribute to understanding relationships between exposures and antibody responses and may inform booster vaccination strategies.

**SUMMARY:** This study characterizes neutralization of eight different SARS-CoV-2 variants, including Delta and Omicron, with respect to nine different prior exposures, including vaccination, booster, and infections with Delta, Epsilon, and others. Different exposures were found to confer substantially differing neutralization specificity.
