## Supplementary material for "SARS-CoV-2 variant exposures elicit antibody responses with differential cross-neutralization of established and emerging strains including Delta and Omicron": Table S1

### Sheet: Table S1A
Serum group	Sample ID	Age	Sex	Symptoms (Yes/No/ Unknown)	Days post positive COVID test	Days post most recent vaccine dose	Initial vaccine	Booster vaccine	Pango Lineage	GISAID Virus Name	Non-synonymous spike mutations
B.1.429 (n=15)	Convalescent_1	51-55	Female	No	23				B.1.427	hCoV-19/USA/CA-UCSF-JD55/2021	S:S13I	S:L452R	S:D614G
	Convalescent_2	56-60	Female	No	35				B.1.427	hCoV-19/USA/CA-UCSF-JD423/2021	S:S13I	S:W152C	S:L452R	S:D614G
	Convalescent_3	41-45	Female	No	31				B.1.427	hCoV-19/USA/CA-UCSF-JD153/2021	S:S13I	S:W152C	S:L452R	S:D614G
	Convalescent_4	26-30	Female	No	42				B.1.427	hCoV-19/USA/CA-UCSF-JD612/2021	S:S13I	S:W152C	S:L452R	S:D614G
	Convalescent_5	41-45	Female	Yes	44				B.1.429	hCoV-19/USA/CA-UCSF-JD46/2021	S:S13I	S:P26S	S:W152C	S:L452R	S:D614G
	Convalescent_6	46-50	Male	No	46				B.1.429	hCoV-19/USA/CA-UCSF-JD818/2021	S:S13I	S:W152C	S:L452R	S:D614G
	Convalescent_7	41-45	Female	Yes	42				B.1.427	hCoV-19/USA/CA-UCSF-JD742/2021	S:S13I	S:W152C	S:L452R	S:D614G
	Convalescent_8	26-30	Male	Yes	41				B.1.429	hCoV-19/USA/CA-UCSF-JD883/2021	S:S13I	S:W152C	S:L452R	S:D614G
	Convalescent_9	56-60	Male	Yes	36				B.1.429	hCoV-19/USA/CA-UCSF-JD786/2021	S:S13I	S:W152C	S:L452R	S:D614G
	Convalescent_10	36-40	Female	Yes	43				B.1.429	hCoV-19/USA/CA-UCSF-JD866/2021	S:S13I	S:W152C	S:L452R	S:D614G
	Convalescent_11	46-50	Female	Yes	42				B.1.429	hCoV-19/USA/CA-UCSF-JD758/2021	S:S13I	S:W152C	S:L452R	S:D614G
	Convalescent_12	56-60	Female	Unknown	37				B.1.429	hCoV-19/USA/CA-UCSF-JD780/2021	S:S13I	S:W152C	S:L452R	S:D614G
	Convalescent_13	41-45	Male	Yes	45				B.1.427	hCoV-19/USA/CA-UCSF-JD796/2021	S:S13I	S:W152C	S:L452R	S:D614G
	Convalescent_14	21-25	Male	Yes	38				B.1.429	hCoV-19/USA/CA-UCSF-JD846/2021	S:S13I	S:W152C	S:L452R	S:D614G
	Convalescent_15	31-35	Female	Yes	36				B.1.429	hCoV-19/USA/CA-UCSF-JD775/2021	S:S13I	S:W152C	S:L452R	S:D614G
	Mean (SD)	42.0 (11.2)	33.3% Male 66.7% Female	80% Yes 20% No	38.7 (6.1)
E484K (n=2)	Convalescent_16	31-35	Male	Yes	28				P.2	hCoV-19/USA/CA-UCSF-JD47/2021	S:E484K	S:D614G	S:V1176F
	Convalescent_17	31-35	Male	Yes	44				B.1.526	hCoV-19/USA/CA-UCSF-JD776/2021	S:L5F	S:T95I	S:D253G	S:E484K	S:D614G	S:A701V
	Mean (SD)	32.5 (2.1)	100% Male 0% Female	100% Yes 0% No	36 (11.3)
B.1.1.519 (n=6)	Convalescent_18	31-35	Female	No	28				B.1.1.519	hCoV-19/USA/CA-UCSF-JD73/2021	S:T478K	S:D614G	S:P681H	S:T732A
	Convalescent_19	36-40	Female	Yes	47				B.1.1.519	hCoV-19/USA/CA-UCSF-JD439/2021	S:T478K	S:D614G	S:P681H	S:T732A
	Convalescent_20	31-35	Male	Yes	37				B.1.1.519	hCoV-19/USA/CA-UCSF-JD172/2021	S:T478K	S:D614G	S:P681H	S:T732A
	Convalescent_21	51-55	Female	Yes	31				B.1.1.519	hCoV-19/USA/CA-UCSF-JD215/2021	S:T478K	S:D614G	S:P681H	S:T732A
	Convalescent_22	31-35	Female	No	51				B.1.1.519	hCoV-19/USA/CA-UCSF-JD355/2021	S:T478K	S:D614G	S:P681H	S:T732A
	Convalescent_23	31-35	Male	Yes	37				B.1.1.519	hCoV-19/USA/CA-UCSF-JD282/2021	S:T478K	S:D614G	S:P681H	S:T732A
	Mean (SD)	37.5 (7.3)	33.3% Male 66.7% Female	66.7% Yes 33.3% No	38.5 (8.9)
D614G (n=10)	Convalescent_24	56-60	Female	Yes	37				B.1.111	hCoV-19/USA/CA-UCSF-JD53/2021	S:D614G
	Convalescent_25	61-65	Female	Yes	39				B.1.369	hCoV-19/USA/CA-UCSF-JD246/2021	S:D614G
	Convalescent_26	26-30	Male	Yes	29				B.1.234	hCoV-19/USA/CA-UCSF-JD550/2021	S:D614G
	Convalescent_27	51-55	Female	Yes	33				B.1.1.130	hCoV-19/USA/CA-UCSF-JD538/2021	S:D614G
	Convalescent_28	36-40	Male	No	65				B.1.2	hCoV-19/USA/CA-UCSF-JD50/2021	S:D614G
	Convalescent_29	41-45	Male	Yes	64				B.1.2	hCoV-19/USA/CA-UCSF-JD48/2021	S:D614G
	Convalescent_30	41-45	Male	Yes	77				B.1.311	hCoV-19/USA/CA-UCSF-JD151/2021	S:D614G
	Convalescent_31	61-65	Male	No	69				B.1.311	hCoV-19/USA/CA-UCSF-JD143/2021	S:D614G
	Convalescent_32	61-65	Female	Yes	70				B.1.2	hCoV-19/USA/CA-UCSF-JD49/2021	S:D614G
	Convalescent_33	31-35	Male	Yes	77				B.1.311	hCoV-19/USA/CA-UCSF-JD175/2021	S:D614G
	Mean (SD)	48.8 (12.6)	50% Male 50% Female	80% Yes 20% No	56.0 (19.1)
B.1.617.2 (n=3)	Convalescent_34	36-40	Female	Yes	47				B.1.617.2	hCoV-19/USA/CA-UCSF-JD1330/2021	S:T19R	S:T95I	S:G142D	S:∆157-159	S:L452R	S:T478K	S:D614G	S:P681R	S:D950N
	Convalescent_35	41-45	Female	No	65				B.1.617.2	hCoV-19/USA/CA-UCSF-JD1373/2021	S:T19R	S:T95I	S:G142D	S:∆157-160	S:L452R	S:T478K	S:D614G	S:P681R	S:D950N
	Convalescent_36	36-40	Female	Yes	49				B.1.617.2	hCoV-19/USA/CA-UCSF-JD1391/2021	S:T19R	S:T95I	S:G142D	S:∆157-161	S:L452R	S:T478K	S:D614G	S:P681R	S:D950N
	Mean (SD)	38.0 (3.5)	0% Male 100% Female	66.7% Yes 33.3% No	53.7 (9.9)
B.1.429 + mRNA vaccine (n=17)	Conv+vax_1	46-50	Male	No	106	14	BNT162b2		B.1.427	hCoV-19/USA/CA-UCSF-JD434/2021	S:S13I	S:W152C	S:L452R	S:D614G
	Conv+vax_2	36-40	Male	No	104	20	BNT162b2		B.1.427	hCoV-19/USA/CA-UCSF-JD473/2021	S:S13I	S:W152C	S:L452R	S:D614G
	Conv+vax_3	41-45	Male	No	100	21	BNT162b2		B.1.427	hCoV-19/USA/CA-UCSF-JD363/2021	S:S13I	S:W152C	S:L452R	S:D614G
	Conv+vax_4	51-55	Female	Yes	110	32	BNT162b2		B.1.427	hCoV-19/USA/CA-UCSF-JD128/2021	S:S13I	S:W152C	S:L452R	S:D614G
	Conv+vax_5	31-35	Male	Unknown	94	33	BNT162b2		B.1.427	hCoV-19/USA/CA-UCSF-JD443/2021	S:S13I	S:L452R	S:D614G
	Conv+vax_6	36-40	Male	No	84	42	BNT162b2		B.1.427	hCoV-19/USA/CA-UCSF-JD694/2021	S:S13I	S:W152C	S:L452R	S:D614G
	Conv+vax_7	41-45	Female	No	105	46	BNT162b2		B.1.427	hCoV-19/USA/CA-UCSF-JD153/2021	S:S13I	S:W152C	S:L452R	S:D614G
	Conv+vax_8	31-35	Female	No	111	48	BNT162b2		B.1.429	hCoV-19/USA/CA-UCSF-JD516/2021	S:S13I	S:W152C	S:L452R	S:D614G
	Conv+vax_9	36-40	Female	No	96	50	BNT162b2		B.1.429	hCoV-19/USA/CA-UCSF-JD287/2021	S:S13I	S:W152C	S:L452R	S:D614G
	Conv+vax_10	51-55	Male	Yes	105	31	BNT162b2		B.1.427	hCoV-19/USA/CA-UCSF-JD138/2021	S:S13I	S:W152C	S:L452R	S:D614G
	Conv+vax_11	31-35	Female	Yes	121	16	BNT162b2		B.1.429	hCoV-19/USA/CA-UCSF-JD739/2021	S:S13I	S:W152C	S:L452R	S:D614G	S:L938F
	Conv+vax_12	36-40	Female	Yes	125	35	BNT162b2		B.1.429	hCoV-19/USA/CA-UCSF-JD757/2021	S:S13I	S:P26S	S:W152C	S:L452R	S:D614G
	Conv+vax_13	56-60	Female	Yes	92	14	BNT162b2		B.1.427	hCoV-19/USA/CA-UCSF-JD820/2021	S:S13I	S:W152C	S:L452R	S:D614G
	Conv+vax_14	36-40	Female	Yes	109	36	BNT162b2		B.1.429	hCoV-19/USA/CA-UCSF-JD315/2021	S:S13I	S:W152C	S:L452R	S:D614G
	Conv+vax_15	41-45	Male	Yes	128	14	BNT162b2		B.1.429	hCoV-19/USA/CA-UCSF-JD794/2021	S:S13I	S:W152C	S:L452R	S:D614G
	Conv+vax_16	36-40	Female	Yes	132	16	BNT162b2		B.1.429	hCoV-19/USA/CA-UCSF-JD788/2021	S:S13I	S:P26S	S:W152C	S:L452R	S:D614G
	Conv+vax_17	21-25	Male	Yes	98	14	BNT162b2		B.1.429	hCoV-19/USA/CA-UCSF-JD846/2021	S:S13I	S:W152C	S:L452R	S:D614G
	Mean (SD)	40.5 (9.2)	47.1% Male 52.9% Female	52.9% Yes 41.2% No 5.9% Unknown	28.4 (13.1)	107.1 (13.2)
D614G + mRNA vaccine (n=8)	Conv+vax_18	41-45	Male	Yes	99	14	BNT162b2		B.1.2	hCoV-19/USA/CA-UCSF-JD48/2021	S:D614G
	Conv+vax_19	41-45	Male	No	106	22	BNT162b2		B.1.234	hCoV-19/USA/CA-UCSF-JD398/2021	S:D614G
	Conv+vax_20	31-35	Male	Yes	110	35	BNT162b2		B.1.2	hCoV-19/USA/CA-UCSF-JD380/2021	S:D614G
	Conv+vax_21	61-65	Female	Yes	114	21	BNT162b2		B.1.2	hCoV-19/USA/CA-UCSF-JD49/2021	S:D614G
	Conv+vax_22	61-65	Male	No	118	18	BNT162b2		B.1.311	hCoV-19/USA/CA-UCSF-JD143/2021	S:D614G
	Conv+vax_23	31-35	Male	Yes	134	14	BNT162b2		B.1.348	hCoV-19/USA/CA-UCSF-JD643/2021	S:D614G
	Conv+vax_24	36-40	Male	Yes	126	17	BNT162b2		B.1.2	hCoV-19/USA/CA-UCSF-JD303/2021	S:D614G
	Conv+vax_25	36-40	Male	Unknown	121	15	BNT162b2		B.1.311	hCoV-19/USA/CA-UCSF-JD358/2021	S:D614G
	Mean (SD)	43.9 (12.3)	87.5% Male 12.5% Female	62.5% Yes 25.0% No 12.5% Unknown	19.5 (6.9)	116.0 (11.2)
2 dose mRNA vaccine (n=11)	Vaccinated_1	36-40	Male			35	mRNA-1273
	Vaccinated_2	31-35	Male			36	mRNA-1273
	Vaccinated_3	21-25	Female			22	mRNA-1273
	Vaccinated_4	21-25	Female			27	mRNA-1273
	Vaccinated_5	26-30	Female			30	mRNA-1273
	Vaccinated_6	31-35	Female			60	mRNA-1273
	Vaccinated_7	26-30	Female			17	BNT162b2
	Vaccinated_8	21-25	Male			17	BNT162b2
	Vaccinated_9	26-30	Female			17	BNT162b2
	Vaccinated_10	26-30	Male			18	BNT162b2
	Vaccinated_11	51-55	Male			11	BNT162b2
	Mean (SD)	31.0 (8.7)	45.5% Male 54.5% Female			26.4 (13.8)
3 dose mRNA vaccine (n=7)	Boosted_1	360-40	Female			18	mRNA-1273	mRNA-1273
	Boosted_2	36-40	Male			14	mRNA-1273	mRNA-1273
	Boosted_3	46-50	Male			12	BNT162b2	BNT162b2
	Boosted_4	26-30	Female			43	BNT162b2	BNT162b2
	Boosted_5	56-60	Female			14	BNT162b2	mRNA-1273
	Boosted_6	41-45	Female			14	BNT162b2	mRNA-1273
	Boosted_7	31-35	Male			60	BNT162b2	BNT162b2
	Mean (SD)	40.1 (10.8)	42.9% Male 57.1% Female			25.0 (18.8)

### Sheet: Table S1B
			Previous exposure of serum donor
			D614G	B.1.429	B.1.1.519	E484K	B.1.617.2	Vaccine	D614G + 2 vaccine doses	B.1.419 + 2 vaccine doses	3 vaccine doses	WHO International Standard 20/150
Pseudovirus neutralization titer (reciprocal dilution)	D614G	NT50	466.335	715.85	857.145	238.177	788.489	971.226	1920.38	2110.1	1996.53	1024.31
		NT90	58.3276	108.88	210.955	26.3884	107.735	226.169	610.769	531.968	283.289	232.492
	B.1.429 (Epsilon)	NT50	232.883	911.269	488.407	180.9	328.868	436.886	724.711	1138.98	726.703	510.751
		NT90	21.2433	232.9	94.1323	11.5453	52.6136	78.0722	264.12	431.399	94.3156	87.5367
	B.1.1.519	NT50	346.653	583.216	1451.35	156.235	596.062	851.351	1383.93	1335.42	1383.73	877.194
		NT90	39.6164	78.7965	342.196	23.1726	92.809	176.473	486.413	373.625	209.833	219.374
	P.2 (Zeta)	NT50	378.4	394.192	533.431	367.288	331.042	610.174	1327.03	1441.01	1195.4	396.775
		NT90	35.7655	46.2805	87.5563	80.7519	50.0841	112.481	398.708	344.747	160.467	46.4639
	P.1 (Gamma)	NT50	258.734	371.782	319.526	246.707	127.261	411.547	1000.8	1320.49	1272.25	563.328
		NT90	21.8333	39.3122	36.4319	20.1925	3.1803	64.7798	189.301	208.702	137.616	23.4844
	B.1.351 (Beta)	NT50	101.94	157.343	160.93	176.672	80.4787	192.189	671.21	993.562	771.192	271.478
		NT90	4.77295	19.8748	17.5909	11.9993	2.58757	22.0033	149.892	251.303	96.2463	25.1159
	B.1.617	NT50	176.86	203.768	361.321	171.678	183.968	305.843	784.411	853.583	905.945	294.664
		NT90	30.6528	30.0884	75.4315	30.4578	29.0919	62.4788	311.554	294.166	119.937	30.7409
	B.1.617.2 (Delta)	NT50	135.876	419.904	634.492	112.619	851.438	310.917	822.248	1211.61	724.908	682.16
		NT90	14.912	86.1805	259.465	8.42368	148.447	87.8599	305.87	386.893	102.217	89.9722
	B.1.1.529 (Omicron)	NT50	17.5744	53.4672	55.8309	22.3773	59.4847	61.2043	445.036	545.991	497.752	77.2641
		NT90	0.902996	8.74615	9.89926	4.79193	2.6756	16.932	79.0846	107.885	62.9007	15.8231

### Sheet: Table S1C
SARS-CoV-2 pseudovirus spike mutations
Variant lineage	WHO variant name	Spike mutations from Wuhan-1 strain
B.1		D614G
B.1.429	Epsilon	S13I	W152C	L452R	D614G
B.1.1.519		T478K	D614G	P681H	T732A
P.2	Zeta	E484K	D614G
P.1	Gamma	L18F	T20N	P26S	D138Y	R190S	K417T	E484K	N501Y	D614G	H655Y	T1027I	V1176F
B.1.351	Beta	D80A	D215G	∆242-244	K417N	E484K	N501Y	D614G	A701V
B.1.617		L452R	E484Q	D614G	P681R
B.1.617.2	Delta	T19R	T95I	G142D	∆157-159	L452R	T478K	D614G	P681R	D950N
B.1.1.529	Omicron	A67V	∆69-70	T95I	G142D	∆143-145	∆211	L212I	+214EPE	G339D	S371L	S373P	S375F	K417N	N440K	G446S	S477N	T478K	E484A	Q493R	N501Y	Y505H	T547K	D614G	H655Y	N679K	P681H	N764K	D796Y	N856K	Q954H	N969K	L981F
